# Identification of full-length circular RNAs linked with therapy resistance of pediatric cancers

**DOI:** 10.64898/2025.11.28.25340833

**Authors:** Chloé Bessiére, Loélia Babin, Elissa Andraos, Johannes Markus Riepl, Annabell Szymansky, Marco Lodrini, Hedwig E. Deubzer, Angelika Eggert, Cyril Quivoron, Charlotte Rigaud, Véronique Vérgé, Stéphane Pyronnet, Laurence Lamant, Fabienne Meggetto, Christine Gaspin, Steffen Fuchs

**Affiliations:** Inserm, UMR1037 CRCT, Toulouse, 31100, France; Université de Toulouse-Paul Sabatier, UMR1037 CRCT, UMR5071 CNRS, Toulouse, 31100, France; Equipe labelisée FRM, Toulouse, France; Department of Pediatric Oncology and Hematology, Charité - Universitätsmedizin Berlin, corporate member of Freie Universität Berlin and Humboldt-Universität Berlin, Berlin, 13353, Germany; German Cancer Consortium (DKTK), partner site Berlin, a partnership between DKFZ and Charité-Universitätsmedizin Berlin, Berlin, 13353, Germany; Berlin Institute of Health at Charité – Universitätsmedizin Berlin, Berlin, 10178, Germany; Experimental and Clinical Research Center (ECRC) of Charité and Max-Delbrück-Center of Molecular Medicine in the Helmholtz Association, Berlin, 13125, Germany; Max-Delbrück Center of Molecular Medicine in the Helmholtz Association, Berlin, 610101, Germany; University Hospital Essen, University of Duisburg-Essen, Essen, 45147, Germany; Translational Research Hematological Laboratory, AMMICA, INSERM US23/CNRS UMS3655, Gustave Roussy Cancer Campus, Villejuif, 94800, France; Department of Pediatric and Adolescent Oncology, Gustave Roussy Cancer Institute, Paris Saclay University, Villejuif, 94800, France; Department of Medical Biology Pathology, Gustave Roussy Cancer Campus, Villejuif, 94800, France; Univ Toulouse, INRAE, BioinfOmics, GenoToul Bioinformatics Facility, Castanet-Tolosan, 31326, France; Univ Toulouse, INRAE, UR 875 MIAT, Castanet-Tolosan, 31326, France

**Keywords:** ALK, non coding RNA, lymphoma, neuroblastoma, circRNA, pediatric oncology, Nanopore sequencing

## Abstract

Resistance to cancer treatment remains the leading cause of cancer-related deaths. In tumors with low mutational burden such as pediatric cancers, alternative transcripts, including circular RNAs (circRNAs), have been identified as involved in treatment resistance. However, their isoforms are often missed by commonly used short-read sequencing. Here, we employ long-read sequencing to identify full-length circRNA isoforms associated with resistance in *ALK* -driven pediatric cancers. Using cell models and a cohort of *ALK* -translocated anaplastic large-cell lymphoma (ALK+ ALCL) patients, two circRNAs were detected as specifically upregulated in resistant cases and associated with worse disease outcomes. Similar findings were observed in the pediatric cancer neuroblastoma. These circRNAs were also more abundant in liquid biopsies from ALKi-resistant ALK+ ALCL and neuroblastoma patients. This demonstrates that long-read sequencing allows for uncovering disease-relevant circRNA isoforms that could serve as biomarkers for resistance detection in a clinical setting.
