## Supplementary Data S2: oligo and k-mer sequences for "Identification of full-length circular RNAs linked with therapy resistance of pediatric cancers"

### Sheet: qRT-PCR
circRNA	Oligo	Sequence (5'-3')	Comment
circSLTM(2,3,4)	Forward	TTCCACAGAAGCATCTCCACT
	Reverse	AGAGGACATCGAAAGTCAGGAAA
circRUNX1(6,7)	Forward	GGCCCATCCACTGTGATTTTG
	Reverse	GTCAGATGCAGGGGAAAAGC
circRAD23B(4,5,6)	Forward	TGGGCTATGAACGAGAGCAA
	Reverse	GGACACTGCTTTGGGCATTA
circEMLOD3(6,7,8,RI,9)	Forward	ATCTGGCAGAGAGTGTGGGT	Spanning the retained intron and exon 9
	Reverse	GTCAAACTTGGAGCCGGTCA
circZNF207(7,8,10)	Forward	TAGACCACCTGCACCAACAG	Spanning the junction between exon 8 and 10 (exon 9 is skipped)
	Reverse	TGAGCCTGTCCAGCACT
circARNTL2(2,3,4,NE,5)	Forward	CTGCTGTACATCCTGGGTCAG	Spanning the junction between the new exon and exon 5.
	Reverse	TCCGCTTTTCAGTTTGGCTATG
MLN51	Forward	TAATCCCAGTTACCCTTATGCTCCA
	Reverse	GTTATAGTAGGTCACTCCTCCATATACCTGT
ABL	Forward	TGGAGATAACACTCTAAGCATAACTAAAGGT
	Reverse	GATGTAGTTGCTTGGGACCCA
5S rRNA	Forward	ACGCGCCCGATCTCGTCTGAT
	Reverse	GCCTACAGCACCCGGTATTCCC
circSLTM(2,3,4)	kmer	ATACCTTTCTAACAGCCCAAGTAAAAAACATGAAGCAGAT	40-mer spanning the circSLTM(2,3,4) BSJ
circRUNX1(6,7)	kmer	GCCTCAGAGTCAGATGCAGGGGAAAAGCTTCACTCTGACC	40-mer spanning the circRUNX1(6,7) BSJ
circRAD23B(4,5,6)	kmer	CAGTGGAGTATCTTTTAATGCCCAAAGCAGTGTCCACACC	40-mer spanning the circRAD23B(4,5,6) BSJ
