## Supplementary Data S1: patient cohorts for "Identification of full-length circular RNAs linked with therapy resistance of pediatric cancers"

### Sheet: Neuroblastoma patients
Number	Sex	Age at diagnosis [months]	Stage [INSS]	ALKi response	Comment
NB1	F	18-36	IV	Resistant	Hemolytic, excluded
NB2	M	18-36	IV	Resistant
NB3	F	<18	IV	Resistant
NB4	M	18-36	IV	Resistant
NB5	F	18-36	IV	Sensitive
NB6	F	<18	II	Sensitive
NB7	M	18-36	IV	Sensitive
					Age ranges [months]
					<18
					18-36
					>36

### Sheet: ALK+ ALCL patients
Number	Sex	Age at diagnosis [years]	Stage [St Jude]	ALKi response	Comment
ALCL1	M	2 to 6	4	Resistant
ALCL2	F	2 to 6	4	Resistant
ALCL3	M	<2	4	Resistant
ALCL4	M	2 to 6	4	Resistant
						Age ranges [years]
						<2
						2 to 6
						>6
